# Application of bidirectional Mendelian randomization to assess the relationship between the gut microbiome and esophageal cancer

**DOI:** 10.1101/2025.02.06.25321825

**Authors:** James Chataway, Georgina Hamilton, Charlie Hatcher, Kaitlin H. Wade

## Abstract

**Background:** Esophageal cancer is the seventh most common cancer worldwide and typically carries a poor prognosis. Whilst smoking, alcohol and obesity are established risk factors, they do not fully account for disease variability and, increasingly, the gut microbiome has been implicated as a possible novel risk factor in observational studies. Mendelian randomization (MR), a technique that uses genetic variants as proxies for exposures to improve causal inference, is more robust to reverse causality and confounding, which typically bias observational studies.

**Methods:** We used summary statistics from large genome-wide association studies (GWASs) of both the gut microbiome and esophageal cancer phenotypes to conduct two-sample bidirectional MR analyses to investigate the causal relationship between 14 microbial traits and three esophageal cancer phenotypes: esophageal adenocarcinoma (EA), Barrett’s esophagus (BE) and both EA and BE as a combined phenotype (BE/EA). Where MR analyses provided evidence of causality between these phenotypes, several sensitivity analyses were conducted to interrogate its validity of MR assumptions.

**Results:** When assessing the causal role of the gut microbiome on esophageal cancer, there was little evidence that any microbial trait had a causal effect on any of the three esophageal cancer traits. In the reverse direction, MR analyses provided evidence that EA had a causal effect on two microbial traits. Specifically, an approximate doubling of the genetic liability to EA increased the odds of presence (vs. absence) of an unclassified group of bacteria within the *Firmicutes* phylum (odds ratio (OR): 1.66; 95% CI: 1.02, 2.70) and decreased the relative abundance of bacteria within the *Butyricicoccus* genus by 0.23 standard deviations (95% CI: 0.07, 0.40). However, importantly, sensitivity analyses showed that these observed effects were likely biased by horizontal pleiotropy and, thus, results should be interpreted with caution.

**Conclusions:** Although initial analyses provided evidence of EA influencing two microbial traits, further sensitivity analyses indicated that these results were likely biased and unlikely to reflect causality. This highlights the importance of using robust MR methodology with appropriate sensitivity analyses, particularly in the setting of microbial traits, where host genetic effects are poorly understood and likely to be complex.
