## Supplementary Tables for "Application of bidirectional Mendelian randomization to assess the relationship between the gut microbiome and esophageal cancer"

### Sheet: S1
Supplementary Table 1: Host genetic variants associated with features of the human gut microbiome identified from the largest genome-wide association study published by Hughes et al. 2020. Details as summarised by Hatcher et al. 2022
SNP name	Microbial trait1	Model2	Chr:bp	EA3	OA3	EAF	Beta (SE)⁴	P⁴	N	R-squared	F⁵
rs150018970	Ruminococcus (G)	P/A	9:134648925	A	G	0.01	-2.20 (0.29)	6.68x10-14	3890	0.0142	56.13
rs561177583	Coprococcus (G)	P/A	1:96741622	A	G	0.01	-1.83 (0.28)	1.10x10-10	3890	0.0116	41.61
rs55808472	Butyricicoccus (G)	AB	16:24931691	A	G	0.07	0.26 (0.04)	5.54x10-10	3890	0.0098	38.46
rs4494297	Sutterellaceae (F)	P/A	11:44145588	T	G	0.01	-1.94 (0.31)	6.80x10-10	3890	0.0097	38.06
rs7118902	Dialister (G)	P/A	11:121440231	A	G	0.31	-0.31 (0.05)	4.14x10-09	3890	0.0088	34.54
rs35980751	Unclassified Porphyromonadaceae (F)	AB	13:96011248	T	G	0.26	0.20 (0.03)	5.07x10-09	2094	0.0161	34.13
rs13207588	Parabacteroides (G)	AB	6:41519430	A	G	0.23	-0.18 (0.03)	6.89x10-09	3890	0.0086	33.55
rs6733298	Unclassified Erysipelotrichaceae (F)	P/A	2:56450856	G	A	0.89	0.49 (0.09)	6.91x10-09	3890	0.0086	33.54
rs116865000	Gammaproteobacteria (C)	AB	15:95639861	A	G	0.03	0.55 (0.10)	8.41x10-09	3213	0.0102	33.16
rs11788336	Unclassified Firmicutes (P)	AB	9:111688387	C	T	0.27	-0.14 (0.03)	1.66x10-08	3485	0.0091	31.84
rs34656657	Unclassified Firmicutes (P)	P/A	6:16613223	A	G	0.02	-1.22 (0.22)	1.82x10-08	3890	0.0081	31.66
rs116135844	Unclassified Bacteroidales (O)	P/A	4:168179343	A	G	0.04	0.75 (0.13)	2.32x10-08	3890	0.0080	31.19
rs117338748	Veillonella (G)	P/A	15:58714239	A	G	0.02	1.06 (0.19)	2.42x10-08	3890	0.0079	31.11
rs4988235	Bifidobacterium (G)	AB	2:136608646	A	G	0.65	-0.13 (0.03)	1.34x10-06	2711	0.0085	23.35
1 - C = class, F = family, G = genus, O = order, P = phylum; 2 - P/A = presence / absence microbial traits and AB = relative abundance microbial traits; 3 - EA = effect allele, OA = other allele; 4 - betas and corresponding standard errors and p-values represent the effect of carying an effect allele on the standard deviation (SD) unit relative abundance of each continuous microbial trait (indica…

### Sheet: S2
Supplementary Table 2: Summary of cohorts used in the Esophageal Cancer meta GWAS analysis
Cohort	N Samples (%male)	N cases (%male)	N BE (%male)²	N EA (%male)²	Controls (%male)	Genotyping platform
Cambridge	5,244 (60)	1,838 (80)	843 (74)	995 (86)	3,406 (50)	Illumina HumanOmni 1-Quad, Illumina custom Human 1.2M-Duo array
Oxford	5,345 (60)	1,851 (80)	1,851 (80)	0	3,494 (49)	Illumina 660W-Quad, Illumina custom Human 1.2M-Duo array, Illumina Hap 1M, Illumina Hap550
Bonn V1	6,183 (63)	2,646 (79)	1,037 (67)	1,609 (87)	3,537 (50)	HumanCoreExome, PsychArray, HumanOmniExpress
BEACON	10,610 (67)	3,894 (81)	2,387 (76)	1,507 (88)	6,716 (60)	Illumina HumanOmni1-Quad
Bonn V2	5,243 (69)	2,454 (76)	1,223 (65)	1,231 (86)	2,789 (63)	Illumina Global Screening Array (v2.0)
UKB	16,641 (62)	4,107 (66)	3,867 (64)	240 (85)	12,534 (61)	Affymentrix UK BiLEVE Axiom array, Affymetrix UK Biobank Axiom array
Total	49,266 (64)	16,790 (76)	11,208 (71)	5,582 (87)	32,476 (57)
1 - BEACON = Members of the Barrett's and Esophageal Adenocarcinoma Consortium, UKB = UK Biobank; 2 BE = Barret's esophagus, EA = esophageal adenocarcinoma

### Sheet: S3
Supplementary Table 3: Genome-wide significant loci in the BE-only GWAS analysis published by Schröder et al. 2022.
SNP name	Chr	Pos¹	EA²	OA²	EAF	Beta (SE)³	P³	N
rs3072	2	20878406	T	C	0.627	-0.114 (0.017)	3.51x10-11	43668
rs146917555	2	200024714	A	AAATT	0.417	-0.102 (0.017)	1.76x10-9	43668
rs72283591	3	70911809	T	TA	0.306	0.107 (0.018)	2.83x10-9	43668
rs13124203	4	124540988	A	G	0.817	-0.127 (0.022)	3.09x10-9	43668
rs42202	5	4977446	A	G	0.083	0.193 (0.034)	9.08x10-9	35082
rs72760500	5	43785673	A	G	0.058	0.249 (0.034)	3.15x10-13	43668
rs3111642	5	53676856	A	G	0.164	0.122 (0.022)	4.14x10-8	43668
rs71548381	6	28761539	T	TGAAGG	0.898	0.220 (0.037)	3.52x10-9	27283
rs622217	6	160766770	T	C	0.508	0.125 (0.017)	5.35x10-14	43668
rs58407103	8	11431943	T	TAA	0.663	-0.115 (0.018)	6.13x10-11	43668
rs7045553	9	100307789	T	C	0.398	-0.109 (0.017)	2.00x10-10	43668
rs2701111	12	114664920	A	G	0.442	-0.096 (0.017)	1.11x10-8	43668
rs848092	14	37268797	A	G	0.342	0.098 (0.017(	1.76x10-8	43668
rs7170896	15	58252393	A	T	0.451	-0.111 (0.017)	3.63x10-11	43668
rs35631104	15	97557787	G	GA	0.249	0.118 (0.019)	4.19x10-10	43668
rs3950627	16	86436343	A	C	0.525	-0.098 (0.017)	4.65x10-9	43668
rs199528105	16	86497880	G	GTGA		0.122 (0.021)	8.49x10-9	43668
rs199620551	19	18804294	T	TG	0.525	-0.091 (0.017)	4.33x10-8	43668
1 - Pos = position (hg19), 2 - EA = effect allele, OA = other allele; 3 - betas and corresponding standard errors and p-values represent the effect of carying an effect allele on the the risk of Barrett's esophagus being present

### Sheet: S4
Supplementary Table 4: Genome-wide significant loci in the EA-only GWAS analysis published by Schröder et al. 2022.
SNP name	Chr	Pos¹	EA²	OA²	EAF	Beta (SE)³	P³	N
rs10193919	2	20880833	T	C	0.357	0.140 (0.025)	2.68x10-8	34559
rs9880983	3	183785046	A	C	0.388	0.135 (0.025)	4.27x10-8	34559
rs11946918	4	124544190	A	G	0.184	0.176 (0.031)	1.30x10-8	34559
rs376563	6	160851766	T	C	0.475	0.145 (0.024)	2.01x10-9	34559
rs2188554	7	117040117	A	G	0.805	0.180 (0.032)	1.23x10-8	34559
rs10431648	14	31351785	T	C	0.262	0.152 (0.027)	2.20x10-8	34559
rs3111601	16	86400081	T	C	0.684	0.149 (0.026)	8.09x10-9	34559
1 - Pos = position (hg19); 2 - EA = effect allele, OA = otherallele; 3 - betas and corresponding standard errors and p-values represent the effect of carying an effect allele on the the risk of esophageal adenocarcinoma being present

### Sheet: S5
Supplementary Table 5: Genome-wide significant loci in the BE/EA GWAS analysis published by Schröder et al. 2022.
SNP name	Chr	Pos¹	EA²	OA²	EAF	Beta (SE)³	P³	N
rs9306895	2	20878153	T	C	0.631	-0.122 (0.015)	1.90x10-15	49266
rs12987825	2	153229211	T	C	0.286	0.090 (0.016)	3.88x10-8	49266
rs146917555	2	200024714	A	AAATT	0.415	-0.099 (0.015)	6.66x10-11	49266
rs2687197	3	70922320	T	C	0.315	0.111 (0.016)	3.18x10-12	49266
rs60849513	3	157311423	T	G	0.214	0.120 (0.019)	9.56x10-11	49266
rs149252763	4	124562153	G	GGGAAGGAA	0.187	0.137 (0.019)	6.45x10-13	49266
rs144823843	5	642293	A	G	0.796	-0.117 (0.018)	1.91x10-10	49266
rs77013824	5	28954518	T	TAAG	0.556	0.094 (0.015)	2.95x10--10	49266
rs72760500	5	43785673	A	G	0.059	0.227 (0.031)	2.42x10-13	49266
rs3111642	5	53676856	A	G	0.165	0.114 (0.020)	1.16x10-8	49266
rs9463175	6	9510030	T	C	0.356	0.093 (0.016)	2.99X10-9	49266
rs192804591	6	27729706	A	T	0.079	-0.202 (0.036)	2.79x10-8	49266
rs622217	6	160766770	T	C	0.51	0.130 (0.015)	3.28x10-18	49266
rs2188554	7	117040117	A	G	0.813	0.128 (0.019)	3.12x10-11	49266
rs111613945	8	11434415	CTCGGTTT	C	0.532	-0.096 (0.015)	9.79x10-11	49266
rs7045553	9	100307789	T	C	0.396	-0.098 (0.015)	1.69x10-10	49266
rs1247942	12	114673723	C	G	0.396	-0.089 (0.015)	4.48x10-9	49266
rs848092	14	37268797	A	G	0.343	0.086 (0.016)	3.41x10-8	49266
rs4646614	15	58264792	A	ATAGT	0.565	-0.100 (0.015)	2.68x10-11	49266
rs35631104	15	97557787	G	GA	0.251	0.126 (0.017)	1.18x10-13	49266
rs3950627	16	86436343	A	C	0.524	-0.099 (0.015)	3.39x10-11	49266
rs7187365	16	86511915	T	C		0.116 (0.019)	1.19x10-9	49266
rs199620551	19	18804294	T	TG	0.522	-0.094 (0.015)	3.43x10-10	49266
rs6104657	20	10738950	A	C	0.81	0.109 (0.019)	1.52x10-8	49266
1 - Pos = position (hg19); 2- EA = effect allele, OA = other allele; 3 - betas and corresponding standard errors and p-values represent the effect of carying an effect allele on the the risk of Barrett's esophagus or esophageal adenocarcinoma being present

### Sheet: S6
Supplementary Table 6: Reverse MR estimates and sensitivity analyses for effect of esophageal adenocarcinoma on gut microbial traits
Exposure	Microbial trait	N SNPs	MR-Egger¹	Weighted median¹	Inverse-variance weighted¹	Weighted mode¹	Cochran's Q statistic²	MR-Egger test³	Steiger directionality test⁴
Esophageal Adenocarcinoma	G.Unclassified.P.Firmicutes(P/A)	7	5.72 (0.043, 7.53); 0.51	1.54 (0.82, 2.90); 0.18	1.66 (1.02, 2.70); 0.04	1.44 (0.61, 3.39); 0.44	3.75; 0.71	-0.19; 0.64	True; 0.17
Esophageal Adenocarcinoma	G.Butyricicoccus(AB)	7	-0.16 (-1.89 - 1.57); 0.86	-0.14 (-0.37, 0.09); 0.24	-0.23 (-0.49, -0.07); 0.005	-0.06 (-0.43, 0.31); 0.77	5.62; 0.47	-0.01; 0.94	True; 0.31
P/A = presence / absence microbial traits and AB = relative abundance microbial traits; 1 - Effect estimates and corresponding standard errors and p-values; 2 - Cochran's Q statistic of heterogeneity and corresponding p-value; 3 - MR-Egger intercept and corresponding p-value; 4 - Steiger test result, testing the assumption that the exposure causes outcome given the exposure-associated genetic var…
